# Efficacy and Safety of Substance-Based Therapies in Anthroposophical Medicine: A Systematic Review

**DOI:** 10.1101/2025.03.26.25324709

**Authors:** Daniel Savran, Nikolas Reisecker, Fiona Tinnefeld, Justin Oosterlee, Patrick Tauber, Jan Zourek, Birgit Heller, Caroline Reitbrecht, Anita Rieder, Jutta Hübner, Edzard Ernst, Harald H. Sitte, Maria de la Cruz Gomez Pellin

**Affiliations:** Center for Physiology and Pharmacology, Institute of Pharmacology, Medical University of Vienna, Vienna, Austria; Medical University of Vienna, Department of Medicine I, Clinical Division of Haematology and Haemostaseology; University Library, Scientific Searching Service, Medical University of Vienna, Vienna, Austria; Center for Public Health, Department for Social and Preventive Medicine, Medical University of Vienna, Vienna, Austria; Klinik für Innere Medizin II, Universitätsklinikum Jena, Germany; University of Exeter, UK; AddRess Centre for Addiction Research and Science, Medical University of Vienna, Vienna, Austria; Hourani Center for Applied Scientific Research, Al-Ahliyya Amman University, 19328 Amman, Jordan

**Author notes:** Address correspondence to: Harald H. Sitte, Center for Physiology and Pharmacology, Institute of Pharmacology, Medical University of Vienna, Waehringer Strasse 13a, A-1090 Vienna, Austria (M). Department of Medicine, Naomi Berrie Diabetes Center, Irving Medical Center, Columbia University, New York, USA.

**Keywords:** Anthroposophy, Systematic reviews, Drug-Related Side Effects and Adverse Reactions, Complementary therapies, Anthroposophic Medicine, Anthroposophical Medicine

## Abstract

**Introduction:** Based on the teachings of Rudolf Steiner, anthroposophic medicine (AM) is practiced in more than 80 countries around the world today. AM blends physical, mental and spiritual dimensions of life into patient care, nevertheless regarding itself as highly scientific. As a comparable systematic review (SR) of AM conducted more than two decades ago is now outdated, this review aims to establish an updated summary of the existing clinical evidence on AM.

**Objectives:** The primary aim was to evaluate the efficacy of substance-based interventions in AM for patients with acute or chronic illnesses. Additionally, it assessed the safety and adverse drug reaction (ADR) profile of AM remedies.

**Methods:** We reviewed available evidence on substance-based AM, focusing on mortality, morbidity and safety. All randomized and non-randomized trials of AM-specific monotherapies were considered, excluding mistletoe due to existing recent high-quality reviews. A Cochrane-compliant search strategy was employed across Medline, EMBASE, Cochrane Central Register of Controlled Trials, CINAHL, PsycInfo, and Anthromedlit-Datenbank, along manual reference list searches including studies published until November 2024.

**Results:** Our searches yielded 360 hits of which 17 publications met inclusion criteria. Endpoints and diseases included allergic rhinitis, pain, stroke, and quality of life related outcomes. The only statistically significant result favoring AM was a post-hoc analysis of a neurasthenia trial—a vague diagnosis no longer included in the ICD-11. Another study assessing quality of life claimed clinically relevant improvements, but this was based on inappropriate statistical analyses. None of the other studies reported results unambiguously favoring AM. AM was well tolerated, with studies showing adverse drug reactions occurring in 0% to 3% of patients.

**Conclusion:** Twenty years after a similar systematic review, the evidence for AM treatments remains largely unchanged. We conclude that these therapies are not supported by sound evidence. Their use in routine care must therefore be questioned.

**Funding & Registration:** This SR was supported by the Medical University of Vienna, Vienna, Austria and registered in PROSPERO with the number PROSPERO 2024 CRD42024620083, available from: https://www.crd.york.ac.uk/prospero/display_record.php?ID=CRD42024620083

**Strengths and limitations of this study:**

- **Comprehensive and systematic approach**: This review adhered to PRISMA guidelines, employed a Cochrane-compliant search strategy across six databases, and included rigorous inclusion/exclusion criteria to ensure a thorough assessment of anthroposophic medicine (AM) interventions.
- **Inclusion of both randomized and non-randomized studies**: Unlike previous reviews that focused solely on RCTs, this study also considered non-randomized trials and observational studies, increasing the breadth of available evidence while acknowledging the limitations of non-randomized data.
- **Rigorous risk of bias and quality assessment**: Studies were evaluated using established tools (ROBIS, RoB 2, ROBINS-I), ensuring a transparent and critical assessment of methodological quality and potential biases.
- **Exclusion of multimodal interventions for clarity**: To isolate the effects of AM substance-based therapies, this review excluded studies that combined AM remedies with non-pharmacological interventions, allowing for clearer attribution of treatment effects.
- **Potential limitations in language and publication bias**: The review was restricted to studies in English, German, Spanish, Dutch, Czech, and Ukrainian, which may have led to the exclusion of relevant studies published in other languages or non-indexed sources. Additionally, the reliance on published literature may not fully account for negative or unpublished findings.

**Key Messages:**

- **What is already known on this topic**: AM is widely practiced and claims to integrate conventional medical practices with spiritual concepts, but its scientific foundation is highly questionable. A previous systematic review from 2004 found no high-quality evidence supporting the efficacy of AM treatments, leading to controversy between supporters of AM and critical clinicians.
- **What this study adds:** This systematic review found no robust evidence supporting the efficacy of substance-based AM interventions for any medical condition with reviewed studies suffering from significant methodological flaws, selective reporting, and inappropriate statistical analyses, undermining their credibility.
- **How this study might affect research, practice, or policy:** This calls into question their continued use in routine medical practice. Future research on AM must adhere to rigorous methodological standards to avoid misleading conclusions and ensure scientific integrity. Policymakers and healthcare providers should critically assess the inclusion of AM treatments in public healthcare systems and medical education.
