## Supplementary material for "Efficacy and Safety of Substance-Based Therapies in Anthroposophical Medicine: A Systematic Review": Supplements Exclusions with Arguments.xlsx

### Sheet: Sheet1
Authors	Title	Year	Exclusion Argument	Exclusion Group
Baars, E.W.; Belt-Van Zoen, E.; Willcox, M.; Huber, R.; Hu, X.-Y.; van der Werf, E.T.	CAM treatments for cough and sore throat as part of an uncomplicated acute respiratory tract infection: a systematic review of prescription rates and a survey among European integrative medical practitioners	2020	no clinical intervention data, analyses prescription patterns	missing pharmacological/clinical intervention
Baars, E.W.; Ellis, E.L.	The effect of Hepar Magnesium D10 on fibromyalgia syndrome: A pilot study	2010	no control/placebo group	no control/placebo group
Baars, E.W.; Gans, S.; Ellis, E.L.	The effect of hepar magnesium on seasonal fatigue symptoms: A pilot study	2008	no control/placebo group	no control/placebo group
Baars, E.W.; van der Werf-Kok, E.; Willcox, M.; Huber, R.; Belt-Van Zoen, E.; Hu, X.-Y.	Can CAM treatment strategies control symptoms of respiratory tract infections (RTIs) and reduce antibiotic use? A SR of SRs	2021	conference abstract	wrong publication type
Brettschneider, H.	A systematic review - Part 2: Anthroposophical medicine - Constitutional processes and morphological processes of human-like organisms	2009	not a systematic review, no methods, narrative "review"/magazine article	wrong publication type
Brettschneider, H.	A systematic overview - Part 1: Anthroposophic medicine - Therapeutic cognition and the idea of man	2009	not a systematic review, no methods, narrative "review"/magazine article	wrong publication type
Buchholzer, M.-L.; Kirch, M.; Kirchner, C.; Knöss, W.	Toxicological assessment compilation of selected examples of raw materials for homeopathic and anthroposophic medicinal products – Part 2	2022	no clinical intervention, review, toxicological assessment	missing pharmacological/clinical intervention
C, Raak; W, Scharbrodt; B, Berger; A, Büssing; R, Geißen; T, Ostermann	Hypericum perforatum to improve post-operative Pain Outcome after monosegmental Spinal microdiscectomy (HYPOS): a study protocol for a randomised, double-blind, placebo-controlled trial	2018	study protocol	wrong publication type
Carlsson, M.; Arman, M.; Backman, M.; Flatters, U.; Hatschek, T.; Hamrin, E.	Evaluation of quality of life/life satisfaction in women with breast cancer in complementary and conventional care	2004	Mistletoe and multiple interventions including non pharmacological internventions	mistletoe
Carlsson, M.; Arman, M.; Backman, M.; Hamrin, E.	Coping in Women with Breast Cancer in Complementary and Conventional Care Over 5 Years Measured by the Mental Adjustment to Cancer Scale	2005	Mistletoe and multiple interventions including non pharmacological internventions	mistletoe
Cysarz, D.; Heckmann, C.; Bettermann, H.; Kümmell, H.-C.	Effects of an anthroposophical remedy on cardiorespiratory regulation	2002	outcome is a surrogate parameter (EKG, heart-respiratory ratio and phase-coordination ratio of heartbeat and respiration), no clinical patient relevant outcome parameter	wrong outcome measure
D'Silva, Fatima; Javeth, Athar; Singh, Pritanjali	Cancer-Related Fatigue -- Clinical Evaluation Scales and Interventions: A Systematic Review.	2022	focus on evaluation scales, no AM clinical intervention data	missing pharmacological/clinical intervention
Dyer, N.L.; Surdam, J.; Dusek, J.A.	A Systematic Review of Practiced-Based Research of Complementary and Integrative Health Therapies as Provided for Pain Management in Clinical Settings: Recommendations for the Future and a Call to Action	2022	not AM specific	not AM specific
Enrico, M.; Oriani, G.; Donarini, C.; Guerrerio, T.; Landoni, G.; Portalupi, E.	Efficacy of treatment with anthroposophic drug (Arnica planta tota Rh D3) in the control of vertebro-lumbar pain (back pain)	2012	conference abstract	wrong publication type
Ernst, E.	Anthroposophical Medicine: A systematic review of randomised clinical trials	2004	no clinical data because of no studies meeting inclusion criteria	missing pharmacological/clinical intervention
Ernst, Edzard	Anthroposophic therapy of respiratory and ear infections.	2005	letter to the editor	wrong publication type
Fürer, Karin; Simões-Wüst, Ana Paula; Winkler, Alice; Amsler, Nadine; Schnelle, Martin; von Mandach, Ursula	[The application of bryophyllum pinnatum preparations in obstetrics and gynaecology – a multicenter, prospective observational study].	2015	no clinical intervention, analysis of prescription patterns	missing pharmacological/clinical intervention
Geyer, U.; Diederich, K.; Kusserow, M.; Laubersheimer, A.; Kramer, K.	Inpatient treatment of community-acquired pneumonias with integrative medicine	2013	no clear AM pharmacological intervention defined, multimodal interventions	multimodal intervention
Girolamo, D.; Mauro, A.; Mario, G.; Vito, R.; Cristina, L.; Antonio, L.; Giuseppe, Q.; Paola, S.A.	Comparing the use of Arnica planta tota D3 plus Silicea compositum to antibiotics plus analgesics in the management of postoperative odontoiatric surgery: A randomised doubleopen study on their effects on postoperative swelling, pain and bleeding	2012	conference abstract	wrong publication type
Gonçalo, C.D.S.	The use of complementary and integrative practices in oral health	2014	not AM specific	not AM specific
Gorter, R.W.; Butorac, M.; Cobian, E.P.	Cutaneous resorption of lead after external use of lead-containing ointments in volunteers with healthy skin	2005	no patient relevant endpoint, blood lead levels in lead containing skin ointments	wrong outcome measure
Hamburger, M.; Potterat, O.; Fürer, K.; Simões-Wüst, A.P.; Von Mandach, U.	Bryophyllum pinnatum - Reverse engineering of an anthroposophic herbal medicine	2017	narrative review	wrong publication type
Hamre, H.J.; Becker-Witt, C.; Glockmann, A.; Ziegler, R.; Willich, S.N.; Kiene, H.	Anthroposophic therapies in chronic disease: the anthroposophic medicine outcomes study (AMOS).	2004	no control	no control/placebo group
Hamre, H.J.; Fischer, M.; Heger, M.; Riley, D.; Haidvogl, M.; Baars, E.; Bristol, E.; Evans, M.; Schwarz, R.; Kiene, H.	Anthroposophic vs. conventional therapy of acute respiratory and ear infections: A prospective outcomes study	2005	total of 265 different AM medicines were used - no remedy specific reporting, no drug specific effects can be described	multimodal intervention/wrong outcome measure
Hamre, H.J.; Glockmann, A.; Schwarz, R.; Riley, D.S.; Baars, E.W.; Kiene, H.; Kienle, G.S.	Antibiotic use in children with acute respiratory or ear infections: Prospective observational comparison of anthroposophic and conventional treatment under routine primary care conditions	2014	no single anthroposophic remedy was investigated, total of 207 different medications were prescribed - no substance specific effects evaluable	multimodal intervention/wrong outcome measure
Hamre, H.J.; Glockmann, A.; Tröger, W.; Kienle, G.S.; Kiene, H.	Assessing the order of magnitude of outcomes in single-arm cohorts through systematic comparison with corresponding cohorts: An example from the AMOS study	2008	no original intervention study, comparison of AMOS data to previously published similar outcomes of conventional interventions	wrong outcome measure
Hamre, H.J.; Kiene, H.; Glockmann, A.; Ziegler, R.; Kienle, G.S.	Long-term outcomes of anthroposophic treatment for chronic disease: a four-year follow-up analysis of 1510 patients from a prospective observational study in routine outpatient settings	2013	multimodal pharmacological and non-pharmacological interventions, no control group	multimodal intervention
Hamre, H.J.; Kiene, H.; Ziegler, R.; Tröger, W.; Meinecke, C.; Schnürer, C.; Vögler, H.; Glockmann, A.; Kienle, G.S.	Overview of the publications from the anthroposophic medicine outcomes study (AMOS): A whole system evaluation study	2014	no control/placebo group, narrative review	wrong publication type
Hamre, H.J.; Witt, C.M.; Glockmann, A.; Wegscheider, K.; Ziegler, R.; Willich, S.N.; Kiene, H.	Anthroposophic vs. conventional therapy for chronic low back pain: A prospective comparative study	2007	intervention not clearly defined, multiple pharmacological and non-pharmacological interventions, study "did not follow a standardised protocol"	multimodal intervention
Hamre, H.J.; Witt, C.M.; Glockmann, A.; Ziegler, R.; Kienle, G.S.; Willich, S.N.; Kiene, H.	Outcome of anthroposophic medication therapy in chronic disease: A 12-month prospective cohort study	2008	multiple pharmacological and non-pharmacological interventions, no control/placebo group	multimodal intervention
Hamre, H.J.; Witt, C.M.; Glockmann, A.; Ziegler, R.; Willich, S.N.; Kiene, H.	Anthroposophic medical therapy in chronic disease: A four-year prospective cohort study	2007	multiple pharmacological and non-pharmacological interventions, no control/placebo group	multimodal intervention
Hamre, H.J.; Witt, C.M.; Glockmann, A.; Ziegler, R.; Willich, S.N.; Kiene, H.	Anthroposophic therapy for chronic depression: A four-year prospective cohort study	2006	intervention not clearly defined, multiple pharmacological and non-pharmacological interventions, no control/placebo group	multimodal intervention
Hamre, H.J.; Witt, C.M.; Kienle, G.S.; Glockmann, A.; Ziegler, R.; Willich, S.N.; Kiene, H.	Long-term outcomes of anthroposophic therapy for chronic low back pain: A two-year follow-up analysis	2009	mutlimodal non-pharmacological interventions, AM pharmacological intervention not specified	multimodal intervention
Hamre, H.J.; Witt, C.M.; Kienle, G.S.; Meinecke, C.; Glockmann, A.; Willich, S.N.; Kiene, H.	Anthroposophic therapy for children with chronic disease: A two-year prospective cohort study in routine outpatient settings	2009	multiple pharmacological and non-pharmacological interventions, no control/placebo group	multimodal intervention
Hamre, H.J.; Witt, C.M.; Kienle, G.S.; Meinecke, C.; Glockmann, A.; Ziegler, R.; Willich, S.N.; Kiene, H.	Anthroposophic therapy for attention deficit hyperactivity: A two-year prospective study in outpatients	2010	multiple pharmacological and non-pharmacological interventions, no control/placebo group	multimodal intervention
Hamre, Harald J.; Pham, Van N.; Kern, Christian; Rau, Rolf; Klasen, Jörn; Schendel, Ute; Gerlach, Lars; Drabik, Attyla; Simon, Ludger	A 4-year non-randomized comparative phase-IV study of early rheumatoid arthritis: integrative anthroposophic medicine for patients with preference against DMARDs versus conventional therapy including DMARDs for patients without preference.	2018	intervention not clearly defined, multiple pharmacological and non-pharmacological interventions, mistletoe	multimodal intervention
Hamre, Harald J.; Witt, Claudia M.; Kienle, Gunver S.; Glockmann, Anja; Willich, Stefan N.; Kiene, Helmut	Predictors of outcome after 6 and 12 months following anthroposophic therapy for adult outpatients with chronic disease: a secondary analysis from a prospective observational study.	2010	mutlimodal non-pharmacological interventions, AM pharmacological intervention not specified, no control/placebo group	multimodal intervention
Hamre, Harald J.; Witt, Claudia M.; Kienle, Gunver S.; Glockmann, Anja; Ziegler, Renatus; Rivoir, Andreas; Willich, Stefan N.; Kiene, Helmut	Anthroposophic therapy for migraine: a two-year prospective cohort study in routine outpatient settings.	2010	mutlimodal non-pharmacological interventions, AM pharmacological intervention not specified, no control/placebo group	multimodal intervention
Hamre, Harald J.; Witt, Claudia M.; Kienle, Gunver S.; Schnürer, Christof; Glockmann, Anja; Ziegler, Renatus; Willich, Stefan N.; Kiene, Helmut	Anthroposophic therapy for asthma: A two-year prospective cohort study in routine outpatient settings.	2009	multiple pharmacological and non-pharmacological interventions, no control/placebo group	multimodal intervention
Hellhammer, J.; Spitznagel‐Schminke, L.; Semaca, C.; Hufnagel, R.	Neurodoron® in patients with neurasthenia – A randomized, double‐blind, placebo‐controlled clinical trial	2022	preprint of the included 2024 paper	wrong publication type
Heusser, Peter; Braun, Sarah Berger; Bertschy, Manuel; Burkhard, René; Ziegler, Renatus; Helwig, Silke; van Wegberg, Brigitte; Cerny, Thomas	Palliative in-patient cancer treatment in an anthroposophic hospital: II. Quality of life during and after stationary treatment, and subjective treatment benefits.	2006	multiple pharmacological and non-pharmacological interventions, no control/placebo group, mistletoe	multimodal intervention
Huber, T.; Krüerke, D.; Simões-Wüst, A.P.	How Physicians and Nursing Staff Perceive Effectiveness and Tolerability of Bryophyllum Preparations: An Online Survey in an Anthroposophic Hospital	2024	no clincal outcome measure, population consists of healthcare providers	missing pharmacological/clinical intervention
Hübner, J.; Münstedt, K.; Micke, O.; Prott, F.J.; Schmidt, T.; Büntzel, J.	Central recommendations and statements of the S3 guideline on complementary medicine for patients with cancer—part 1: Biologically based methods	2021	guideline, mistletoe	mistletoe
Hübner, J.; Münstedt, K.; Micke, O.; Prott, F.J.; Schmidt, T.; Büntzel, J.	Central recommendations and statements of the S3 guideline on complementary medicine for patients with cancer—part 2: Nonbiological-based methods	2021	not AM specific, no information on AM treatments	wrong publication type
Jeschke E; Ostermann T; Tabali M; Kröz M; Bockelbrink A; Witt CM; Willich SN; Matthes H	Anthroposophic medicine in pediatric primary care: a prospective, multicenter observational study on prescribing patterns.	2011	no clinical intervention, analysis of prescription patterns	missing pharmacological/clinical intervention
Jeschke, E.; Ostermann, T.; Vollmar, H.C.; Tabali, M.; Matthes, H.	Depression, comorbidities, and prescriptions of antidepressants in a German Network of GPs and specialists with subspecialisation in anthroposophic medicine: A longitudinal observational study	2012	no clinical intervention data, analyses prescription patterns	missing pharmacological/clinical intervention
Jong, M.; Baars, E.	The systematic evaluation of the safety of injectables as used in homeopathic and anthroposophic medicine	2010	conference abstract	wrong publication type
Jong, M.; Baars, E.; Glockmann, A.; Hamre, H.	Development of monographs for anthroposophic medicinal products, the example of citrus/cydonia	2017	conference abstract	wrong publication type
Kienle, G.S.; Kiene, H.; Albonico, H.U.	Anthroposophic medicine: Health Technology Assessment Report - Short version	2006	wrong study type, HTA - health technology assessment	wrong publication type
KIENLE, GUNVER S.	Anthroposophic medicine and therapy research.	2018	letter	wrong publication type
Kloter, E.; Meier-Girard, D.; Ertl, J.; Wolf, U.	Stibium metallicum praeparatum 6x as a potential prevention option of chemotherapy-induced peripheral neuropathy	2020	conference abstract	wrong publication type
Kunsmann-Leutiger E; Strassner C; Schalhorn F; Stolz R; Stotz-Ingenlath G; Buhlinger-Gopfarth N; Bentner M; Joos S; Valentini J; Frick E	Training general practitioners and medical assistants within the framework of hopes3, a holistic care program for elderly patients to integrate spiritual needs, social activity, and self-care into disease management in primary care	2021	no clinical endpoint/no pharmacological intervention	wrong outcome measure
Lambrigger-Steiner, C.; Simões-Wüst, A.P.; Kuck, A.; Fürer, K.; Hamburger, M.; Von Mandach, U.	"Sleep quality in pregnancy during treatment with Bryophyllum pinnatum: An observational study "	2014	no control/placebo group	no control/placebo group
Logtenberg R	The effect of eurhythmy therapy on self-determination, health complaints and psychological symptoms: a non-randomised trial	2020	no pharmacological intervention	missing pharmacological/clinical intervention
Lutz, B.; Heer, I.; Katzensteiner, R.; Raak, C.; Wolf, U.; Heusser, P.; Frass, M.; Baumgartner, S.	Development of a whole plant bioassay to test effects of potentized calcium carbonate in pillule formulation	2018	no clinical intervention/population, plant lab study	wrong outcome measure
M, Carlsson; M, Arman; M, Backman; E, Hamrin	Perceived quality of life and coping for Swedish women with breast cancer who choose complementary medicine	2001	Mistletoe, multiple AM interventions incl. Non-pharmacological interventions	missing pharmacological/clinical intervention
Mehl A; Reif M; Zerm R; Pranga D; Friemel D; Berger B; Brinkhaus B; Gutenbrunner C; Bussing A; Kroz M	Impact of a Multimodal and Combination Therapy on Self-Regulation and Internal Coherence in German Breast Cancer Survivors With Chronic Cancer-Related Fatigue: a Mixed-Method Comprehensive Cohort Design Study	2020	no pharmacological intervention, multimodal interventions	missing pharmacological/clinical intervention
Meier, D.; Kloter, E.; Ertl, J.; Wolf, U.	Prevention of chemotherapy-induced peripheral neuropathy by Stibium metallicum praeparatum	2021	conference abstract	wrong publication type
Michalsen A; Jeitler M; Kessler CS; Steckhan N; Robens S; Ostermann T; Kandil FI; Stankewitz J; Berger B; Jung S; Kröz M; Büssing A	Yoga, Eurythmy Therapy and Standard Physiotherapy (YES-Trial) for Patients With Chronic Non-specific Low Back Pain: a Three-Armed Randomized Controlled Trial	2021	no pharmacological intervention	missing pharmacological/clinical intervention
Miek C. Jong, Mats U. Jong, Erik W. Baars	"Adverse drug reactions to anthroposophic and homeopathic solutions for injection: a systematic evaluation of German pharmacovigilance databases"	2012	Includes anthroposophic databases, but there is no separate analysis of AM remedies - data is pooled with homeopathic databases.	multimodal intervention/wrong outcome measure
Ostermann, T.; Fetz, K.; Zuzak, T.; Längler, A.; Schwermer, M.	A systematic literature search: Anthroposophic therapies in the treatment of pseudocroup in childhood	2018	conference abstract	wrong publication type
Rodrigues, J.C.; de Arruda, G.T.; de Moraes, P.C.; Firão, C.B.; Avila, M.A.; Driusso, P.	Self-management of primary dysmenorrhea-related pain: cross-sectional study on non-pharmacological interventions	2024	non pharmacological intervention, no control/placebo group	missing pharmacological/clinical intervention
Rother, C.; Oexle, J.	Study to establish the benefit of Weleda Gencydo Spray with special reference to the dynamics of action - Results of a prospective clinical study	2008	no control/placebo group	no control/placebo group
Rother, C.; Semaca, C.	Cardiodoron® bei funktionellen herz-kreislauf-beschwerden und blutdruckauffälligkeiten: Eine sekundäranalyse einer prospektiven beobachtungsstudie	2021	no control/placebo group	no control/placebo group
Schwermer, M.; Fetz, K.; Ostermann, T.; Truxius, L.; Längler, A.; Jan Zuzak, T.	Evaluation of a guideline for supportive anthroposophic therapies for hospitalised children with acute gastroenteritis – A prospective case series study	2024	no pharmacological intervention, evaluation of guideline implementation	missing pharmacological/clinical intervention
Schwermer, M.; Längler, A.; Zuzak, T.; Fetz, K.; Ostermann, T.	Systematic literature search of complementary therapies for the treatment of acute gastroenteritis in children with a focus on anthroposophic medicine	2018	conference abstract	wrong publication type
Schwermer, M.; Längler, A.; Zuzak, T.; Fetz, K.; Ostermann, T.; Vagedes, J.; Krüger, M.; Martin, D.	Rational and effective therapies for children: Scientific reappraisal of integrative therapy concepts in anthroposophic pediatrics	2018	conference abstract	wrong publication type
Seifert, G.; Blakeslee, S.B.; Calaminus, G.; Kandil, F.I.; Barth, A.; Bernig, T.; Classen, C.F.;	Integrative medicine during the intensive phase of chemotherapy in pediatric oncology in Germany: a randomized controlled trial with 5-year follow up	2022	mistletoe	mistletoe
Simões-Wüst, A.P.; Hassani, T.A.; Müller-Hübenthal, B.; Pittl, S.; Kuck, A.; Meden, H.;	Sleep quality improves during treatment with bryophyllum pinnatum: An observational study on cancer patients	2015	no control/placebo group	no control/placebo group
Simões-Wüst, A.P.; Nietlispach, A.; Mennet, M.; Schnelle, M.; Von Mandach, U.	Bryophyllum pinnatum use in tocolysis in a conventional setting: A retrospective analysis from obstetric clinical practice	2017	conference abstract	wrong publication type
Steinmann, D.; Felber, S.; Klafke, N.; Witt, C.M.; Winkler, M.; Voiss, P.	Nursing procedures for the prevention and treatment of mucositis induced by cancer therapies - A mixed methods approach	2019	conference abstract	wrong publication type
Stoss, M.; Michels, C.; Peter, E.; Beutke, R.; Gorter, R.W.	Prospective Cohort Trial of Euphrasia Single-Dose Eye Drops in Conjunctivitis	2000	no control/placebo group	no control/placebo group
Süsskind, M.; Lüke, C.; Jeschke, E.; Pichel, S.; Thürmann, P.; Ostermann, T.; Matthes, H.	Adverse drug reactions in a complementary medicine hospital	2010	conference abstract	wrong publication type
T, Cerny; P, Heusser	Quality of life of patients with metastatic breast or intestinal cancer, treated with anthroposophic medicine or with mainstream medicine, the latter with or without psycho-oncologic or supplementary anthroposophic therapy	1999	no clear intervention, no new clinical data	missing pharmacological/clinical intervention
Tabali, M.; Jeschke, E.; Ostermann, T.; Bockelbrink, A.; Witt, C.; Willich, S.N.; Matthes, H.	Adverse drug reactions in a primary care network of complementary and alternative medicine	2010	conference abstract	wrong publication type
Tauschel, D.; Edelha user, F.; La ngler, A.; Scheffer, C.	EDUCATING PEDIATRICS IN INTEGRATIVE AND ANTHROPOSOPHIC MEDICINE IN UNDERGRADUATE MEDICAL EDUCATION -A MIXED METHOD COMPARATIVE STUDY ON PEDIATRIC CLERKSHIPS	2016	conference abstract	wrong publication type
Timm, Eliane; Ko, Yobina Melanie; Hundhammer, Theodor; Berlowitz, Ilana; Wolf, Ursula	Online eurythmy therapy for cancer-related fatigue: A prospective repeated-measures observational study exploring fatigue, stress, and mindfulness.	2024	no pharmacological intervention, no control group	missing pharmacological/clinical intervention
Vagedes, J.	Anthroposophic Medicine: A multimodal medical system integrating complementary therapies into mainstream medicine	2019	editorial	wrong publication type
Vagedes, J.; Huber, B.M.; Islam, M.O.A.; Vagedes, K.; Kohl, M.; Schoen-Angerer, T.V.	Antibiotic Use in a Neonatal Intensive Care Unit Practicing Integrative Medicine—A Retrospective Analysis	2023	no patient relevant outcome in relation to AM interventions, no specified AM intervention	wrong outcome measure
Vagedes, Jan; Huber, Benedikt M.; Islam, Mohammad Oli Al; Vagedes, Katrin; Kohl, Matthias; Schoen-Angerer, Tido von	Antibiotic Use in a Neonatal Intensive Care Unit Practicing Integrative Medicine—A Retrospective Analysis.	2024	no AM intervention, retrospective analysis of antibiotic use in relation to CAM treatment	missing pharmacological/clinical intervention
Wopker, P.M.; Schwermer, M.; Sommer, S.; Längler, A.; Fetz, K.; Ostermann, T.; Zuzak, T.J.	Complementary and alternative medicine in the treatment of acute bronchitis in children: A systematic review	2020	not AM specific, SR of multiple CAM approaches with only one subchapter dedicated to AM	not AM specific
Wrzalko D; Lehmann J; Reif M; Baumgartner S; Kokornaczyk MO	Effect of Homeopathic Potencies on Chromatographic Patterns of Human Blood In Vitro Using Kaelin's Blood Test	2024	no clinical endpoint, laboratory study	wrong outcome measure
