## Supplementary material for "Efficacy and Safety of Substance-Based Therapies in Anthroposophical Medicine: A Systematic Review": Supplements Search Strings.xlsx

### Sheet: PubMedSearchHistory-24
	Literaturrecherche: Anthroposophic medicine (PubMed)	Literaturrecherche: Anthroposophic medicine (Embase)	Literaturrecherche: Anthroposophic medicine (CINAHL)	Literaturrecherche: Anthroposophic medicine (PsycInfo)	Anthromedlit-Datenbank
	Suchstring: ((((drug therapy[mesh]) OR (pharmaceutical preparations[mesh])) OR ("drug*"[Title/Abstract] OR "substance*"[Title/Abstract] OR "diet*"[Title/Abstract] OR "preparat*"[Title/Abstract] OR "product*"[Title/Abstract] OR "pill*"[Title/Abstract] OR "prescript*"[Title/Abstract] OR "remed*"[Title/Abstract] OR "pharmac*"[Title/Abstract] OR "medic*"[Title/Abstract] OR "treat*"[Title/Abstract] OR…	Suchstring: (('drug therapy'/exp OR 'drug'/exp OR ('drug*':ti,ab,kw OR 'substance*':ti,ab,kw OR 'diet*':ti,ab,kw OR 'preparat*':ti,ab,kw OR 'product*':ti,ab,kw OR 'pill*':ti,ab,kw OR 'prescript*':ti,ab,kw OR 'remed*':ti,ab,kw OR 'pharmac*':ti,ab,kw OR 'medic*':ti,ab,kw OR 'treat*':ti,ab,kw OR 'therap*':ti,ab,kw OR placebo*:ti,ab,kw OR extract*:ti,ab,kw)) AND ('anthroposophic medicine'/exp OR anth…	Suchstring: ((MH "Drug Therapy+") OR TI ( drug* OR substance* OR diet* OR preparat* OR product* OR pill* OR prescript* OR remed* OR pharmac* OR medic* OR treat* OR therap* OR placebo* OR extract* ) OR AB ( drug* OR substance* OR diet* OR preparat* OR product* OR pill* OR prescript* OR remed* OR pharmac* OR medic* OR treat* OR therap* OR placebo* OR extract* )) AND ((MH "Anthroposophy") OR TI anth…	Suchstring: (exp Drug Therapy/ OR (drug* or substance* or diet* or preparat* or product* or pill* or prescript* or remed* or pharmac* or medic* or treat* or therap* or placebo* or extract*).ti,ab,hw.) AND anthroposoph*.ti,ab,hw. AND (exp "Systematic Review"/ OR exp "Literature Review"/ OR exp Clinical Trials/ OR exp Prospective Studies/ OR exp Meta Analysis/ OR (review* or "rct" or "randomized*" …	Inclusion of results from the Anthromedlit-Datenbank did not provide resources that were not also listed in the other data bases. Hence, no results for this specific data base are reported
